# The skin we live in: pigmentation traits and tanning behaviour in British young adults, an observational and genetically-informed study

**DOI:** 10.1101/2022.01.08.22268938

**Authors:** Carolina Bonilla, Cilia Mejia-Lancheros

**Author notes:** Corresponding author Carolina Bonilla Departamento de Medicina Preventiva Faculdade de Medicina Universidade de São Paulo Av. Dr. Arnaldo 455 CEP 01246-903 São Paulo Brazil.

## Abstract

**Background:** Skin cancer incidence has been increasing worldwide, representing a particularly high burden for populations of European ancestry. Outdoor and indoor tanning using ultraviolet radiation (UVR) devices are major risk factors for skin cancer. While tanning behaviours can be modified by targeted interventions to reduce skin cancer rates, there is insufficient evidence on the motivations for tanning preferences and their relationship with pigmentation phenotypes. The present observational and genetically-informed study investigates motives for tanning and the role that pigmentation phenotypes play on outdoor and indoor tanning behaviour in British young adults.

**Methods:** This study included 3722 participants from the Avon Longitudinal Study of Parents and Children in South West England. Skin, hair and eye colour features, and tanning ability and preferences were collected using a questionnaire applied when participants were ∼25 years of age. Genotypes for 41 single nucleotide polymorphisms (SNPs) associated with pigmentation were obtained from a subset of participants who provided a biological sample, and used to estimate the probability of having particular pigmentation traits with the HIrisPlex-S system.

**Results:** Liking to tan and outdoor tanning were strongly influenced by skin, hair and eye pigmentation, and tanning ability. However, the association of these traits with UV indoor tanning was weaker. Conversely, females, participants of lower socioeconomic position, individuals who were unhappy with their pigmentation phenotype during adolescence, and participants who believed that tanning helps prevent sunburn were more likely to have used UVR-based tanning devices.

**Conclusion:** Our results provide evidence to support the implementation of skin cancer preventative interventions that consider individual biological characteristics and motives for undergoing outdoor and indoor tanning.
