## Supplementary Tables 5, 11-15, 17-20 for "The skin we live in: pigmentation traits and tanning behaviour in British young adults, an observational and genetically-informed study"

### Sheet: Supplementary Table 5
Supplementary Table 5	Correlation between pigmentation, sun exposure and sun protection traits in childhood and the same or similar traits reported in the questionnaire Life@25+ for ALSPAC young people
Life@25+/earlier questionnaires	skin reflectance at 49 months	skin colour change in the sun at 69 months	reaction after 1 hour in sun at 69 months	sunblock factor at 69 months	freckles at 49 and/or 61 months	eye colour at birth	eye colour at 15 months	eye colour at 54 months	hair colour at 15 months	hair colour at 54 months
skin colour	-0.190
p-value	< 0.0001
n	343
tanning ability		0.392	-0.235
p-value		< 0.0001	< 0.0001
n		2085	2506
sunblock factor				0.110
p-value				< 0.0001
n				2765
freckles					0.564
p-value					< 0.0001
n					371
eye colour						0.296	0.688	0.744
p-value						< 0.0001	< 0.0001	< 0.0001
n						397	3310	3185
hair colour									0.250	0.371
p-value									< 0.0001	< 0.0001
n									3325	3195
trait definitions	childhood questionnaires	skin colour change in the sun at 69 months	reaction after 1 hour in sun at 69 months	sunblock factor at 69 months	freckles at 49 and/or 61 months	eye colour at birth	eye colour at 15 months	eye colour at 54 months	hair colour at 15 months	hair colour at 54 months
		1 = always burns never tans	1 = no burn	1 = 1-3	0 = no	1 = blue	1 = blue	1 = blue	1 = reddish	1 = reddish
		2 = burns easily rarely tans	2 = mild burn	2 = 4-7	1 = yes	2 = grey	2 = green	2 = greenish	2 = fair	2 = almost white
		3 = doesn't change	3 = painful burn	3 = 8-14		3 = grey/blue	3 = brown	3 = grey	3 = light brown	3= golden
		4 = tans easily rarely burns		4 = 15-20		4 = blue/grey/green	4 = other	4 = brown	4 = dark brown	4 = light brown
		5 = always tans never burns		5 = 21-25		5 = grey/blue with brown		5 = other	5 = black	5 = mid brown
				6 = 25+		6 = grey/green with brown			6 = other	6 = dark brown
						7 = brown				7 = black
										8 = other
	Life@25+
	skin colour	tanning ability		sunblock factor	freckles	eye colour			hair colour
	1 = very fair	1 = always burns never tans		1 = lower than 15	0 = no	1 = blue			1 = red
	2 = fair	2 = burns easily rarely tans		2 = 15-24	1 = yes, a few	2 = green			2 = blond
	3 = olive	3 = doesn't change		3 = 25-49	2 = yes, many	3 = grey			3 = light brown
	4 = brown	4 = tans easily rarely burns		4 = 50 or higher		4 = brown			4 = dark brown
		5 = always tans never burns				5 = other			5 = black
									6 = other

### Sheet: Supplementary Table 11
Supplementary Table 11	Association of skin reflectance, tanning ability and hair colour measured or informed before 14 years of age with trying to change skin and hair colour at age 14
trying to change skin colour	OR	95% CI	p-value	N
skin reflectance at 49 months old	1.01	(0.90,1.14)	0.820	524
skin colour change in the sun at 69 months old			0.602	3398
1 = always burns never tans	reference
2 = burns easily rarely tans	4.01	(0.53,30.21)	0.177
3 = doesn't change	3.66	(0.47,28.60)	0.216
4 = tans easily rarely burns	3.39	(0.46,25.13)	0.231
5 = always tans never burns	3.86	(0.52,28.85)	0.188
sex (0 = female/1 = male)	0.22	(0.17,0.28)	< 10-26	5709
trying to change hair colour
hair colour at 15 months old			0.468	5184
1 = reddish	reference
2 = fair	0.75	(0.46,1.21)	0.233
3 = light brown	0.77	(0.47,1.27)	0.303
4 = dark brown	0.56	(0.30,1.06)	0.074
5 = black	2.84	(0.29,28.19)	0.374
6 = other	0.76	(0.38,1.52)	0.436
hair colour at 49 months old			0.968	560
1 = auburn/red	reference
2 = blond	1.31	(0.16,10.56)	0.799
3 = black/brown	1.31	(0.16,10.66)	0.801
hair colour at 54 months old			0.272	5019
1 = reddish	reference
2 = almost white	0.53	(0.20,1.41)	0.205
3= golden	0.94	(0.44,1.99)	0.863
4 = light brown	0.79	(0.37,1.69)	0.545
5 = mid brown	0.79	(0.36,1.72)	0.554
6 = dark brown	0.97	(0.42,2.21)	0.941
7 = black	1.00	(1.00,1.00)	.
8 = other	1.29	(0.55,3.02)	0.556
sex (0 = female/1 = male)	0.24	(0.18,0.31)	< 10-26	5709
adjusted for age and sex

### Sheet: Supplementary Table 12
Supplementary Table 12	Pigmentation traits vs HIrisPlex-S prediction probabilities in ALSPAC young people
probabilities	reflectance (N=675) beta	0.95	p-value	skin colour (N=2823) OR	0.95	p-value		skin colour
PBlueEye_k	1.29	(0.77,1.82)	1.66x10-6	0.35	(0.29,0.43)	< 10-26		1 = very fair
PIntermediateEye_k	-1.94	(-4.64,0.76)	0.158	3.06	(1.10,8.54)	0.033		2 = fair
PBrownEye_k	-1.53	(-2.12,-0.94)	4.07x10-7	3.52	(2.82,4.39)	<x10-26		3 = olive
PBlondHair_k	-0.14	(-1.04,0.76)	0.759	1.22	(0.88,1.68)	0.236		4 = brown
PBrownHair_k	-0.66	(-1.74,0.42)	0.229	3.00	(2.04,4.42)	2.56x10-8
PRedHair_k	2.48	(1.03,3.93)	8.32x10-4	0.05	(0.03,0.08)	<x10-26
PBlackHair_k	-2.29	(-4.62,0.04)	0.054	70.74	(29.41,170.18)	<x10-26
PLightHair_k	0.63	(-0.20,1.46)	0.134	0.38	(0.28,0.51)	4.60x10-10
PDarkHair_k	-0.63	(-1.46,0.20)	0.134	2.64	(1.94,3.58)	4.60x10-10
PVeryPaleSkin_k	7.03	(4.75,9.30)	2.39x10-9	0.001	(0.001,0.003)	<x10-26
PPaleSkin_k	4.32	(3.06,5.57)	3.31x10-11	0.02	(0.01,0.03)	<x10-26
PIntermediateSkin_k	-4.16	(-5.21,-3.11)	2.24x10-14	62.73	(41.29,95.30)	<x10-26
PDarkSkin_k	-11.05	(-16.93,-5.17)	2.44x10-4	1.7x10+05	(7959.05,3.5x10+06)	8.66x10-15
PDarktoBlackSkin_k	-90.11	(-134.36,-45.86)	7.09x10-5	1.5x10+06	(81.18,2.9x10+10)	0.005
probabilities	red hair (N=2825) OR	0.95	p-value	blond hair (N=2825) OR	0.95	p-value	brown hair (N=2825) OR	0.95	p-value		all hair colour variables
PBlueEye_k	1.93	(1.11,3.36)	0.021	9.58	(6.80,13.50)	< 10-26	0.18	(0.14,0.24)	< 10-26		0 = no
PIntermediateEye_k	0.11	(0.01,2.21)	0.151	1.66x10-5	(2.27x10-6,1.21x10-4)	< 10-26	1436.39	(326.44,6320.42)	< 10-26		1 = yes
PBrownEye_k	0.48	(0.25,0.90)	0.022	0.08	(0.06,0.12)	< 10-26	6.59	(4.85,8.97)	< 10-26
PBlondHair_k	0.03	(0.01,0.08)	3.12x10-12	58.42	(35.28,96.73)	< 10-26	0.14	(0.09,0.20)	< 10-26
PBrownHair_k	0.001	(0.0002,0.003)	< 10-26	0.01	(0.004,0.01)	< 10-26	152.06	(88.32,261.81)	< 10-26
PRedHair_k	414.02	(201.27,851.64)	< 10-26	2.50	(1.50,4.17)	4.44x10-4	0.02	(0.01,0.04)	< 10-26
PBlackHair_k	2.04x10-16	(9.39x10-21,4.44x10-12)	1.34x10-12	6.31x10-8	(5.06x10-9,7.87x10-7)	< 10-26	1.52x10+05	(24835.69,9.32x10+05)	< 10-26
PLightHair_k	57.22	(11.30,289.67)	1.01x10-6	502.05	(193.72,1301.13)	< 10-26	0.03	(0.02,0.05)	< 10-26
PDarkHair_k	0.02	(0.00,0.09)	1.01x10-6	0.002	(0.001,0.01)	< 10-26	36.98	(20.95,65.28)	< 10-26
PVeryPaleSkin_k	768.44	(206.54,2858.94)	< 10-26	1.45	(0.52,4.03)	0.472	0.06	(0.02,0.13)	6.96x10-11
PPaleSkin_k	215.79	(43.79,1063.41)	3.99x10-11	21.26	(10.87,41.58)	< 10-26	0.04	(0.02,0.07)	< 10-26
PIntermediateSkin_k	1.03x10-4	(1.69x10-5,6.26x10-4)	< 10-26	0.13	(0.08,0.23)	1.21x10-13	17.31	(10.54,28.43)	< 10-26
PDarkSkin_k	2.18x10-86	(2.30x10-144,2.09x10-28)	0.004	1.17x10-14	(1.03x10-21,1.32x10-7)	1.08x10-4	7.05x10+14	(3.43x10+08,1.45x10+21)	4.04x10-6
PDarktoBlackSkin_k	0.00	(0.00,0.00)	0.003	0.20	(2.09x10-6,18368.04)	0.780	119.68	(3.66x10-4,3.92x10+07)	0.460
probabilities	blue eyes (N=2822) OR	0.95	p-value	brown eyes (N=2822) OR	0.95	p-value		all eye colour variables
PBlueEye_k	430.86	(256.66,723.31)	< 10-26	0.001	(0.001,0.002)	< 10-26		0 = no
PIntermediateEye_k	3.72x10-11	(4.24x10-12,3.26x10-10)	< 10-26	38307.20	(11567.49,1.27x10+05)	< 10-26		1 = yes
PBrownEye_k	5.57x10-4	(2.77x10-4,0.001)	< 10-26	962.11	(588.61,1572.60)	< 10-26
PBlondHair_k	19.95	(13.91,28.62)	< 10-26	0.01	(0.01,0.02)	< 10-26
PBrownHair_k	0.03	(0.02,0.05)	< 10-26	95.82	(56.88,161.41)	< 10-26
PRedHair_k	4.01	(2.47,6.52)	2.01x10-8	0.15	(0.07,0.31)	4.43x10-7
PBlackHair_k	1.28x10-6	(2.80x10-7,5.85x10-6)	< 10-26	2.37x10+05	(69312.71,8.09x10+05)	< 10-26
PLightHair_k	61.76	(38.65,98.67)	< 10-26	0.03	(0.02,0.04)	< 10-26
PDarkHair_k	0.02	(0.01,0.03)	< 10-26	39.61	(27.52,57.01)	< 10-26
PVeryPaleSkin_k	82.67	(32.47,210.48)	< 10-26	0.003	(0.001,0.01)	2.22x10-16
PPaleSkin_k	221.58	(122.22,401.71)	< 10-26	0.002	(0.001,0.003)	< 10-26
PIntermediateSkin_k	0.01	(0.01,0.02)	< 10-26	159.65	(94.97,268.40)	< 10-26
PDarkSkin_k	2.09x10-54	(1.87x10-65,2.34x10-43)	< 10-26	1.78x10+21	(8.57x10+16,3.72x10+25)	< 10-26
PDarktoBlackSkin_k	1.24x10-6	(8.49x10-14,18.25)	0.106	8.43x10+09	(288.46,2.46x10+17)	0.009
adjusted for age, sex and 10 PCs

### Sheet: Supplementary Table 13
Supplementary Table 13	Sun exposure traits vs HIrisPlex-S prediction probabilities in ALSPAC young people
probabilities	having freckles (N=2823) OR	0.95	p-value	skin colour changes in the sun (N=2558) OR	0.95	p-value	sun burning (N = 2713) OR	0.95	p-value	N
PBlueEye_k	1.31	(1.08,1.57)	0.005	0.45	(0.37,0.55)	6.44x10-15	1.14	(0.96,1.36)	0.144	2713
PIntermediateEye_k	2.74	(1.03,7.26)	0.043	1.76	(0.62,4.99)	0.285	2.81	(1.11,7.11)	0.029	2713
PBrownEye_k	0.68	(0.56,0.84)	3.34x10-4	2.68	(2.14,3.37)	< 10-26	0.81	(0.67,0.99)	0.036	2713
PBlondHair_k	0.12	(0.09,0.16)	< 10-26	2.41	(1.73,3.36)	2.09x10-7	0.60	(0.45,0.81)	0.001	2712
PBrownHair_k	1.72	(1.19,2.50)	0.004	1.58	(1.06,2.35)	0.024	1.11	(0.78,1.57)	0.580	2712
PRedHair_k	35.55	(22.01,57.41)	< 10-26	0.05	(0.03,0.08)	< 10-26	2.59	(1.69,3.98)	1.38x10-5	2712
PBlackHair_k	0.97	(0.43,2.22)	0.949	16.91	(6.71,42.57)	1.95x10-9	0.91	(0.41,2.01)	0.817	2712
PLightHair_k	0.59	(0.44,0.79)	3.67x10-4	0.69	(0.51,0.94)	0.020	0.86	(0.65,1.13)	0.285	2713
PDarkHair_k	1.69	(1.27,2.25)	3.67x10-4	1.44	(1.06,1.97)	0.020	1.16	(0.88,1.53)	0.285	2713
PVeryPaleSkin_k	1432.50	(592.67,3462.35)	< 10-26	0.001	(2.52x10-4,0.002)	< 10-26	11.13	(5.20,23.86)	5.69x10-10	2713
PPaleSkin_k	14.84	(9.40,23.44)	< 10-26	0.03	(0.02,0.05)	< 10-26	2.97	(1.96,4.51)	2.98x10-7	2713
PIntermediateSkin_k	0.03	(0.02,0.05)	< 10-26	58.75	(37.77,91.38)	< 10-26	0.30	(0.21,0.43)	2.71x10-11	2713
PDarkSkin_k	3.95x10-4	(8.00x10-6,0.02)	8.20x10-5	4.21x10+05	(12671.30,1.40x10+07)	4.27x10-13	0.002	(9.44x10-5,0.05)	9.31x10-5	2713
PDarktoBlackSkin_k	2.07x10-4	(9.99x10-9,4.29)	0.094	1.72x10+05	(0.97,3.07x10+10)	0.051	0.01	(5.27x10-6,30.03)	0.270	2713
	having freckles			skin colour changes in the sun (tanning ability)			sun burning in past 2 years
	0 = no			1 = always burns never tans			0 = never
	1 = yes, a few			2 = burns easily rarely tans			1 = once
	2 = yes, many			3 = doesn't change			2 = twice
				4 = tans easily rarely burns			3 = 3times
				5 = always tans never burns			4 = 4times
				6 = can't say, skin always protected			5 = 5times or more
adjusted for age, sex and 10 PCs

### Sheet: Supplementary Table 14
Supplementary Table 14	Correlation between HIrisPlex-S prediction probabilities and the top 10 genetic principal components (PCs) in ALSPAC young people.
PCs/probabilities	PBlueEye_k	PIntermediateEye_k	PBrownEye_k	PBlondHair_k	PBrownHair_k	PRedHair_k	PBlackHair_k	PLightHair_k	PDarkHair_k	PVeryPaleSkin_k	PPaleSkin_k	PIntermediateSkin_k	PDarkSkin_k	PDarktoBlackSkin_k
PC1	-0.0060	0.0061	0.0054	0.0004	0.0108	-0.0214	0.0157	-0.0119	0.0119	-0.0002	-0.0166	0.0132	0.0071	-0.0022
p-value	0.5988	0.5893	0.6357	0.9709	0.3399	0.0582	0.1662	0.2926	0.2926	0.9838	0.1429	0.2444	0.5309	0.8441
n	7816	7816	7816	7806	7806	7806	7806	7816	7816	7816	7816	7816	7816	7816
PC2	0.0114	-0.0092	-0.0108	0.0045	-0.0173	0.0121	0.0037	0.0064	-0.0064	0.0063	0.0216	-0.0180	-0.0091	-0.0290
p-value	0.3118	0.4151	0.3379	0.6936	0.1271	0.2868	0.7449	0.5738	0.5738	0.5772	0.0567	0.1109	0.4222	0.0103
n	7816	7816	7816	7806	7806	7806	7806	7816	7816	7816	7816	7816	7816	7816
PC3	0.0173	0.0094	-0.0214	-0.0023	-0.0035	0.0144	-0.0135	0.0094	-0.0094	0.0129	0.0149	-0.0162	-0.0102	-0.0202
p-value	0.1254	0.4056	0.0585	0.8385	0.7584	0.2044	0.2330	0.4063	0.4063	0.2527	0.1867	0.1516	0.3653	0.0735
n	7816	7816	7816	7806	7806	7806	7806	7816	7816	7816	7816	7816	7816	7816
PC4	-0.0194	0.0235	0.0167	-0.0103	0.0098	-0.0002	0.0054	-0.0098	0.0098	0.0020	-0.0252	0.0187	0.0067	0.0066
p-value	0.0859	0.0378	0.1389	0.3652	0.3847	0.9835	0.6307	0.3860	0.3860	0.8570	0.0257	0.0975	0.5545	0.5601
n	7816	7816	7816	7806	7806	7806	7806	7816	7816	7816	7816	7816	7816	7816
PC5	-0.0051	0.0054	0.0045	0.0080	-0.0046	-0.0023	-0.0065	0.0129	-0.0129	0.0129	0.0068	-0.0110	0.0031	-0.0229
p-value	0.6543	0.6311	0.6900	0.4778	0.6825	0.8422	0.5682	0.2542	0.2542	0.2540	0.5485	0.3317	0.7873	0.0425
n	7816	7816	7816	7806	7806	7806	7806	7816	7816	7816	7816	7816	7816	7816
PC6	0.0331	-0.0116	-0.0345	0.0395	-0.0396	0.0126	-0.0397	0.0406	-0.0406	0.0056	0.0206	-0.0189	-0.0089	0.0008
p-value	0.0035	0.3036	0.0023	0.0005	0.0005	0.2638	0.0004	0.0003	0.0003	0.6189	0.0688	0.0953	0.4336	0.9438
n	7816	7816	7816	7806	7806	7806	7806	7816	7816	7816	7816	7816	7816	7816
PC7	-0.0057	0.0031	0.0057	0.0139	-0.0020	-0.0166	-0.0003	0.0046	-0.0046	-0.0216	-0.0039	0.0148	-0.0098	0.0080
p-value	0.6147	0.7823	0.6140	0.2210	0.8611	0.1423	0.9786	0.6847	0.6847	0.0557	0.7281	0.1904	0.3853	0.4801
n	7816	7816	7816	7806	7806	7806	7806	7816	7816	7816	7816	7816	7816	7816
PC8	0.0082	-0.0069	-0.0077	0.0067	0.0066	-0.0220	0.0098	-0.0080	0.0080	0.0019	0.0117	-0.0116	0.0024	0.0090
p-value	0.4697	0.5401	0.4974	0.5556	0.5608	0.0516	0.3872	0.4810	0.4810	0.8682	0.3011	0.3043	0.8300	0.4245
n	7816	7816	7816	7806	7806	7806	7806	7816	7816	7816	7816	7816	7816	7816
PC9	0.0106	-0.0016	-0.0116	0.0124	-0.0178	0.0102	-0.0124	0.0150	-0.0150	-0.0170	-0.0024	0.0113	-0.0101	0.0076
p-value	0.3477	0.8905	0.3071	0.2727	0.1153	0.3658	0.2736	0.1841	0.1841	0.1335	0.8329	0.3194	0.3736	0.5041
n	7816	7816	7816	7806	7806	7806	7806	7816	7816	7816	7816	7816	7816	7816
PC10	-0.0155	-0.0040	0.0182	0.0047	0.0057	-0.0210	0.0147	-0.0043	0.0043	-0.0442	-0.0188	0.0354	0.0004	0.0340
p-value	0.1698	0.7252	0.1072	0.6748	0.6144	0.0639	0.1928	0.7015	0.7015	0.0001	0.0961	0.0017	0.9711	0.0026
n	7816	7816	7816	7806	7806	7806	7806	7816	7816	7816	7816	7816	7816	7816

### Sheet: Supplementary Table 15
Supplementary Table 15	Association of text answer categories of hair and eye colour with HIrisPlex-S prediction probabilities in ALSPAC young people
hair colour	N = 36	unadjusted
probabilities	brown_hair OR	95% CI	p-value	auburn_hair OR	95% CI	p-value	blonde_hair OR	95% CI	p-value	ginger_hair OR	95% CI	p-value	red_hair OR	95% CI	p-value	other_hair OR	95% CI	p-value
PBlondHair_k	4.58	(0.09,228.49)	0.445	0.29	(0.002,42.65)	0.628	5.84	(0.20,174.59)	0.308	0.08	(0.002,3.23)	0.182	0.03	(8.21x10-4,1.03)	0.052	0.18	(0.002,17.54)	0.462
PBrownHair_k	7.71	(0.07,883.67)	0.398	1.37	(0.003,590.99)	0.918	6.36	(0.11,373.50)	0.373	0.001	(3.52x10-6,0.31)	0.018	0.05	(7.61x10-4,2.71)	0.138	2.86	(0.01,747.32)	0.711
PRedHair_k	0.15	(0.003,6.59)	0.324	1.80	(0.06,56.22)	0.738	0.22	(0.01,3.82)	0.299	70.62	(2.86,1740.55)	0.009	256.91	(3.21,20577.11)	0.013	0.75	(0.02,25.70)	0.872
PBlackHair_k	0.16	(8.37x10-7,31288.81)	0.769	0.33	(4.60x10-8,2.37x10+06)	0.891	0.002	(7.85x10-9,561.90)	0.334	5.92x10-13	(2.06x10-28,1700.11)	0.121	1.43x10-9	(1.73x10-18,1.18)	0.052	13340.77	(0.19,9.30x10+08)	0.095
PLightHair_k	6.63	(0.01,3139.77)	0.547	0.31	(0.002,37.43)	0.629	11.41	(0.05,2467.27)	0.375	4.69	(0.03,718.09)	0.547	23.31	(0.13,4099.46)	0.233	0.03	(2.73x10-4,2.62)	0.122
PDarkHair_k	0.15	(3.19x10-4,71.50)	0.547	3.27	(0.03,400.54)	0.629	0.09	(4.05x10-4,18.95)	0.375	0.21	(0.001,32.65)	0.547	0.04	(2.44x10-4,7.54)	0.233	37.38	(0.38,3659.62)	0.122
	N = 34	adjusted for age, sex and 3 pcs
	ginger_hair OR	95% CI	p-value	red_hair OR	95% CI	p-value
PBrownHair_k	0.001	(1.76e-6,0.61)	0.035
PRedHair_k	201.99	(2.60,15693.58)	0.017	360.51	(2.11,61682.98)	0.025
eye colour	N = 147	unadjusted
probabilities	blue_eyes OR	95% CI	p-value	green_eyes OR	95% CI	p-value	hazel_eyes OR	95% CI	p-value	grey_eyes OR	95% CI	p-value	black/brown_eyes OR	95% CI	p-value	other_eyes OR	95% CI	p-value
PBlueEye_k	61.53	(12.68,298.58)	3.20x10-7	8.73	(3.19,23.91)	2.49x10-5	0.06	(0.02,0.17)	1.12x10-7	3.54	(0.70,17.89)	0.127	0.47	(0.12,1.75)	0.259	1.82	(0.27,12.35)	0.541
PIntermediateEye_k	9.56x10-8	(3.08x10-11,2.97x10-4)	8.13x10-5	2.64x10-4	(1.44x10-6,0.05)	0.002	4351.35	(32.46,583276.9)	8.00x10-4	0.002	(12.55x10-7,12.31)	0.160	2.28	(0.01,749.00)	0.781	0.27	(2.20x10-5,3377.44)	0.787
PBrownEye_k	0.01	(0.001,0.05)	1.11x10-6	0.09	(0.03,0.29)	5.96x10-5	23.62	(7.14,78.16)	2.24x10-7	0.26	(0.04,1.72)	0.163	2.46	(0.57,10.55)	0.227	0.49	(0.05,4.52)	0.532
	N = 134	adjusted for age, sex and 3 pcs
probabilities	blue_eyes OR	95% CI	p-value	green_eyes OR	95% CI	p-value	hazel_eyes OR	95% CI	p-value
PBlueEye_k	68.24	(12.38,375,99)	1.23x10-6	7.97	(2.71,23.47)	1.64x10-4	0.06	(0.02,0.18)	8.75x10-7
PIntermediateEye_k	2.59x10-7	(7.51x10-11,0.001)	2.62x10-4	4.99x10-4	(2.33x10-6,0.11)	0.005	3826.32	(22.37,654519.4)	0.002
PBrownEye_k	0.01	(0.001,0.05)	3.83x10-6	0.10	(0.03,0.35)	3.40x10-4	24.93	(6.68,93.05)	1.71x10-6

### Sheet: Supplementary Table 17
Supplementary Table 17	Association of reasons for liking to tan with HIrisPlex-S prediction probabilities of pigmentation traits in ALSPAC young people
reasons for liking to tan
	gives more confidence	N = 1489		feels happier	N = 1486		looks better in photos	N = 1489		looks thinner	N = 1489		conceals body imperfections	N = 1489
probabilities	OR	0.95	p-value	OR	0.95	p-value	OR	0.95	p-value	OR	0.95	p-value	OR	0.95	p-value
PBlueEye_k	0.97	(0.72,1.30)	0.830	0.80	(0.59,1.08)	0.142	1.06	(0.82,1.39)	0.648	1.14	(0.83,1.57)	0.413	0.88	(0.65,1.20)	0.425
PIntermediateEye_k	0.96	(0.20,4.61)	0.956	1.34	(0.26,6.85)	0.724	0.40	(0.09,1.69)	0.214	0.90	(0.16,5.02)	0.905	1.92	(0.38,9.82)	0.433
PBrownEye_k	1.04	(0.76,1.44)	0.804	1.31	(0.93,1.83)	0.120	0.96	(0.72,1.29)	0.802	0.85	(0.60,1.21)	0.379	1.13	(0.81,1.58)	0.470
PBlondHair_k	1.12	(0.68,1.83)	0.666	1.03	(0.62,1.71)	0.920	1.08	(0.69,1.70)	0.736	1.01	(0.59,1.73)	0.980	0.96	(0.57,1.61)	0.880
PBrownHair_k	0.84	(0.45,1.54)	0.564	0.61	(0.32,1.14)	0.120	0.69	(0.39,1.21)	0.192	0.78	(0.41,1.51)	0.465	1.19	(0.63,2.24)	0.590
PRedHair_k	1.01	(0.45,2.28)	0.973	2.05	(0.82,5.10)	0.125	1.78	(0.83,3.84)	0.140	1.71	(0.74,3.95)	0.208	0.76	(0.32,1.80)	0.534
PBlackHair_k	1.03	(0.29,3.62)	0.967	1.43	(0.39,5.33)	0.590	0.75	(0.24,2.41)	0.633	0.67	(0.16,2.80)	0.588	1.18	(0.31,4.50)	0.804
PLightHair_k	1.16	(0.74,1.81)	0.530	1.17	(0.74,1.87)	0.495	1.28	(0.85,1.95)	0.238	1.27	(0.76,2.11)	0.356	0.94	(0.58,1.51)	0.793
PDarkHair_k	0.87	(0.55,1.36)	0.530	0.85	(0.54,1.35)	0.495	0.78	(0.51,1.18)	0.238	0.79	(0.47,1.31)	0.356	1.07	(0.66,1.72)	0.793
PVeryPaleSkin_k	2.02	(0.51,7.95)	0.314	1.59	(0.39,6.50)	0.520	0.63	(0.19,2.11)	0.450	1.16	(0.27,4.89)	0.845	0.66	(0.16,2.73)	0.571
PPaleSkin_k	1.46	(0.74,2.87)	0.276	1.02	(0.51,2.05)	0.956	1.19	(0.64,2.22)	0.580	1.01	(0.48,2.09)	0.986	0.59	(0.30,1.19)	0.141
PIntermediateSkin_k	0.65	(0.36,1.17)	0.147	0.85	(0.46,1.56)	0.596	0.97	(0.56,1.67)	0.912	0.95	(0.50,1.80)	0.883	1.59	(0.86,2.92)	0.136
PDarkSkin_k	0.95	(0.02,55.94)	0.981	20.10	(0.12,3395.31)	0.252	0.25	(0.01,9.25)	0.450	0.96	(0.02,56.46)	0.983	1.20	(0.02,63.01)	0.929
PDarktoBlackSkin_k	2.53x10+07	(1.49x10-4,4.29x10+18)	0.196	231.24	(8.90x10-6,6.01x10+09)	0.532	7.38x10+08	(0.01,4.84x10+19)	0.108	11004.03	(0.002,6.24x10+10)	0.241	106.22	(5.57x10-5,2.03x10+08)	0.527
	looks more attractive to others	N = 1489		thinks pale skin is unattractive	N = 1489		protects from the sun	N = 1489		another reason	N = 1489
probabilities	OR	0.95	p-value	OR	0.95	p-value	OR	0.95	p-value	OR	0.95	p-value
PBlueEye_k	0.95	(0.73,1.23)	0.683	1.21	(0.87,1.68)	0.256	1.20	(0.67,2.18)	0.540	1.10	(0.70,1.72)	0.694
PIntermediateEye_k	0.80	(0.19,3.34)	0.763	3.01	(0.55,16.58)	0.206	0.23	(0.01,6.39)	0.389	0.11	(0.01,1.62)	0.109
PBrownEye_k	1.08	(0.81,1.44)	0.608	0.75	(0.52,1.09)	0.129	0.84	(0.44,1.63)	0.616	0.97	(0.59,1.60)	0.913
PBlondHair_k	0.88	(0.56,1.38)	0.584	1.21	(0.70,2.10)	0.500	1.21	(0.45,3.28)	0.702	0.99	(0.46,2.13)	0.978
PBrownHair_k	0.92	(0.53,1.60)	0.773	0.68	(0.35,1.33)	0.261	0.63	(0.18,2.16)	0.464	0.79	(0.30,2.05)	0.626
PRedHair_k	1.54	(0.74,3.23)	0.247	1.68	(0.73,3.88)	0.223	2.04	(0.52,8.04)	0.308	1.16	(0.34,4.02)	0.811
PBlackHair_k	1.11	(0.35,3.51)	0.857	0.37	(0.08,1.64)	0.191	0.21	(0.01,3.60)	0.282	1.94	(0.30,12.45)	0.485
PLightHair_k	0.98	(0.65,1.48)	0.914	1.36	(0.80,2.29)	0.254	1.75	(0.65,4.67)	0.266	0.76	(0.38,1.50)	0.426
PDarkHair_k	1.02	(0.68,1.54)	0.914	0.74	(0.44,1.24)	0.254	0.57	(0.21,1.53)	0.266	1.32	(0.67,2.60)	0.426
PVeryPaleSkin_k	0.85	(0.25,2.81)	0.786	1.80	(0.43,7.48)	0.417	4.33	(0.48,39.23)	0.192	0.81	(0.10,6.36)	0.841
PPaleSkin_k	1.00	(0.54,1.85)	0.993	2.34	(1.08,5.10)	0.032	4.15	(0.94,18.32)	0.060	0.62	(0.22,1.76)	0.371
PIntermediateSkin_k	1.05	(0.61,1.79)	0.863	0.55	(0.28,1.06)	0.075	0.27	(0.08,0.95)	0.041	1.36	(0.55,3.40)	0.504
PDarkSkin_k	0.34	(0.01,13.02)	0.566	6.64x10-7	(4.50x10-12,0.10)	0.019	3.78x10-6	(2.67x10-16,53529.20)	0.295	9.64	(0.06,1635.69)	0.387
PDarktoBlackSkin_k	99.00	(1.30x10-4,7.52x10+07)	0.506	1.74x10-20	(3.42x10-49,8.86x10+08)	0.177	6.29x10-15	(5.65x10-60,7.01x10+30)	0.537	1.36x10+05	(0.07,2.54x10+11)	0.109
adjusted for age, sex and 10 PCs

### Sheet: Supplementary Table 18
Supplementary Table 18	Association of sun protection strategies with HIrisPlex-S prediction probabilities of pigmentation traits in ALSPAC young people
sun protection
	no protection	N = 2823		wears a hat	N = 2823		wears clothing	N = 2823
probabilities	OR	0.95	p-value	OR	0.95	p-value	OR	0.95	p-value
PBlueEye_k	0.60	(0.41,0.89)	0.012	1.07	(0.86,1.33)	0.544	1.21	(0.99,1.48)	0.067
PIntermediateEye_k	1.92	(0.24,15.44)	0.540	1.11	(0.36,3.46)	0.856	0.53	(0.18,1.55)	0.246
PBrownEye_k	1.80	(1.17,2.78)	0.007	0.92	(0.72,1.17)	0.474	0.81	(0.65,1.02)	0.071
PBlondHair_k	0.80	(0.41,1.57)	0.518	0.85	(0.60,1.22)	0.387	0.64	(0.46,0.90)	0.011
PBrownHair_k	1.88	(0.83,4.24)	0.127	0.95	(0.62,1.47)	0.827	1.01	(0.67,1.51)	0.966
PRedHair_k	0.32	(0.09,1.12)	0.076	1.65	(1.02,2.66)	0.040	2.45	(1.55,3.89)	1.37x10-4
PBlackHair_k	4.30	(0.86,21.54)	0.076	0.57	(0.22,1.51)	0.257	0.74	(0.30,1.81)	0.506
PLightHair_k	0.74	(0.41,1.35)	0.325	1.07	(0.77,1.50)	0.691	1.01	(0.74,1.38)	0.968
PDarkHair_k	1.35	(0.74,2.46)	0.325	0.93	(0.67,1.31)	0.691	0.99	(0.73,1.36)	0.968
PVeryPaleSkin_k	0.41	(0.07,2.54)	0.335	2.28	(0.96,5.42)	0.063	5.33	(2.33,12.23)	7.69x10-5
PPaleSkin_k	0.33	(0.13,0.81)	0.015	1.65	(0.99,2.74)	0.055	2.69	(1.66,4.36)	6.26x10-5
PIntermediateSkin_k	2.39	(1.11,5.18)	0.027	0.60	(0.39,0.92)	0.019	0.37	(0.24,0.55)	1.20x10-6
PDarkSkin_k	158.71	(2.27,11074.32)	0.019	0.15	(0.003,7.41)	0.337	0.002	(2.19x10-5,0.23)	0.010
PDarktoBlackSkin_k	0.03	(1.02x10-12,1.12x10+09)	0.784	0.03	(2.22x10-7,4546.01)	0.569	1.42x10-4	(5.38x10-11,376.73)	0.240
	applies sunblock	N = 2823		avoids the sun	N = 2823		other methods	N = 2823
probabilities	OR	0.95	p-value	OR	0.95	p-value	OR	0.95	p-value
PBlueEye_k	1.66	(1.14,2.41)	0.008	1.24	(0.98,1.58)	0.074	1.29	(0.45,3.68)	0.639
PIntermediateEye_k	0.37	(0.05,2.64)	0.322	0.77	(0.22,2.71)	0.683	0.44	(0.00,126.50)	0.777
PBrownEye_k	0.56	(0.37,0.85)	0.006	0.77	(0.59,1.01)	0.056	0.75	(0.23,2.48)	0.641
PBlondHair_k	0.88	(0.46,1.67)	0.698	0.61	(0.41,0.91)	0.015	0.66	(0.12,3.66)	0.635
PBrownHair_k	0.75	(0.35,1.61)	0.458	0.81	(0.51,1.31)	0.395	0.54	(0.07,4.14)	0.552
PRedHair_k	4.03	(1.19,13.59)	0.025	3.78	(2.34,6.11)	5.47x10-8	3.65	(0.68,19.58)	0.130
PBlackHair_k	0.24	(0.05,1.11)	0.067	0.26	(0.08,0.80)	0.018	0.36	(0.00,51.56)	0.688
PLightHair_k	1.10	(0.61,1.97)	0.755	1.14	(0.79,1.65)	0.491	1.50	(0.27,8.39)	0.643
PDarkHair_k	0.91	(0.51,1.64)	0.755	0.88	(0.61,1.27)	0.491	0.67	(0.12,3.72)	0.643
PVeryPaleSkin_k	8.44	(1.23,57.92)	0.030	3.65	(1.46,9.14)	0.006	4.41	(0.12,158.69)	0.417
PPaleSkin_k	3.93	(1.68,9.16)	0.002	2.84	(1.60,5.05)	3.65x10-4	8.11	(0.59,112.35)	0.119
PIntermediateSkin_k	0.28	(0.14,0.59)	0.001	0.36	(0.22,0.58)	3.32x10-5	0.16	(0.02,1.40)	0.098
PDarkSkin_k	0.01	(1.05x10-4,0.49)	0.022	0.02	(1.17x10-4,3.24)	0.131	0.08	(1.74x10-11,3.49x10+08)	0.822
PDarktoBlackSkin_k	1.71	(7.07x10-9,4.13x10+08)	0.957	46.53	(0.01,3.72x10+05)	0.402	6.07x10-16	(3.40x10-118,1.08x10+87)	0.771
	sunblock factor
probabilities	OR	0.95	p-value
PBlueEye_k	1.31	(1.09,1.58)	0.004		1 = lower than 15
PIntermediateEye_k	0.59	(0.22,1.57)	0.290		2 = 15-24
PBrownEye_k	0.73	(0.59,0.90)	0.003		3 = 25-49
PBlondHair_k	0.76	(0.56,1.04)	0.088		4 = 50 or higher
PBrownHair_k	0.64	(0.44,0.93)	0.018
PRedHair_k	4.82	(3.09,7.51)	4.13x10-12
PBlackHair_k	0.24	(0.10,0.54)	0.001
PLightHair_k	1.43	(1.07,1.90)	0.016
PDarkHair_k	0.70	(0.53,0.93)	0.016
PVeryPaleSkin_k	10.31	(4.74,22.45)	4.15x10-9
PPaleSkin_k	3.89	(2.50,6.04)	1.52x10-9
PIntermediateSkin_k	0.25	(0.17,0.36)	2.08x10-13
PDarkSkin_k	0.004	(1.86x10-4,0.10)	0.001
PDarktoBlackSkin_k	1.88x10-4	(9.9810-8,0.35)	0.026
adjusted for age, sex and 10 PCs

### Sheet: Supplementary Table 19
Supplementary Table 19	Association of body image-related variables with HIrisPlex-S prediction probabilities of pigmentation traits in ALSPAC young people
body image
	trying to change skin colour	N = 4323		trying to change hair colour	N = 4323		been hurt because skin colour is different	N = 5033
probabilities	OR	0.95	p-value	OR	0.95	p-value	OR	0.95	p-value
PBlueEye_k	0.78	(0.59,1.03)	0.075	0.96	(0.70,1.31)	0.778	1.02	(0.58,1.82)	0.934
PIntermediateEye_k	0.65	(0.15,2.88)	0.567	0.94	(0.17,5.10)	0.941	0.07	(0.002,1.96)	0.116
PBrownEye_k	1.38	(1.02,1.87)	0.036	1.06	(0.75,1.51)	0.743	1.08	(0.57,2.05)	0.807
PBlondHair_k	0.51	(0.32,0.82)	0.005	1.11	(0.65,1.90)	0.700	1.03	(0.39,2.70)	0.960
PBrownHair_k	1.65	(0.94,2.89)	0.079	0.63	(0.33,1.20)	0.162	1.06	(0.34,3.34)	0.918
PRedHair_k	1.12	(0.59,2.11)	0.730	1.34	(0.67,2.69)	0.407	0.66	(0.16,2.79)	0.577
PBlackHair_k	4.93	(1.60,15.19)	0.005	1.44	(0.36,5.76)	0.608	2.40	(0.23,24.66)	0.462
PLightHair_k	0.61	(0.41,0.93)	0.021	0.85	(0.52,1.38)	0.511	0.70	(0.30,1.64)	0.416
PDarkHair_k	1.63	(1.08,2.46)	0.021	1.18	(0.72,1.92)	0.511	1.42	(0.61,3.33)	0.416
PVeryPaleSkin_k	2.40	(0.83,6.92)	0.105	2.13	(0.63,7.12)	0.221	1.50	(0.16,14.28)	0.722
PPaleSkin_k	0.65	(0.34,1.24)	0.192	1.11	(0.52,2.34)	0.787	0.86	(0.23,3.27)	0.826
PIntermediateSkin_k	1.05	(0.60,1.81)	0.875	0.76	(0.40,1.43)	0.391	1.02	(0.33,3.12)	0.978
PDarkSkin_k	4.39	(0.14,135.29)	0.398	0.43	(0.003,73.65)	0.748	0.31	(4.75x10-6,20164.02)	0.836
PDarktoBlackSkin_k	34.69	(0.01,89788.81)	0.376	204.57	(0.11,3.80x10+05)	0.166	11.12	(8.31x10-8,1.49x10+09)	0.801
	been called names because skin colour is different	N = 5013		seen someone bullied because of skin colour	N = 4996		teacher treats everybody the same	N = 4134
probabilities	OR	0.95	p-value	OR	0.95	p-value	OR	0.95	p-value
PBlueEye_k	0.67	(0.44,1.02)	0.064	0.87	(0.74,1.01)	0.068	1.14	(0.79,1.66)	0.483
PIntermediateEye_k	0.09	(0.01,1.12)	0.061	1.29	(0.57,2.91)	0.539	0.33	(0.04,2.50)	0.285
PBrownEye_k	1.78	(1.13,2.82)	0.014	1.18	(1.00,1.41)	0.056	0.89	(0.58,1.35)	0.580
PBlondHair_k	0.77	(0.37,1.60)	0.487	0.73	(0.56,0.95)	0.019	1.23	(0.66,2.31)	0.508
PBrownHair_k	1.17	(0.49,2.76)	0.726	1.22	(0.89,1.66)	0.212	0.99	(0.48,2.07)	0.985
PRedHair_k	0.71	(0.24,2.12)	0.539	1.17	(0.82,1.66)	0.383	0.82	(0.35,1.96)	0.661
PBlackHair_k	5.99	(1.19,30.13)	0.030	1.78	(0.91,3.49)	0.090	0.49	(0.09,2.73)	0.414
PLightHair_k	0.58	(0.31,1.08)	0.086	0.78	(0.61,1.00)	0.045	1.07	(0.60,1.93)	0.816
PDarkHair_k	1.72	(0.93,3.19)	0.086	1.28	(1.00,1.63)	0.045	0.93	(0.52,1.68)	0.816
PVeryPaleSkin_k	2.58	(0.52,12.69)	0.244	0.84	(0.44,1.58)	0.583	0.96	(0.23,3.99)	0.951
PPaleSkin_k	0.24	(0.09,0.62)	0.003	1.03	(0.71,1.48)	0.894	1.50	(0.62,3.63)	0.367
PIntermediateSkin_k	1.87	(0.82,4.27)	0.138	1.03	(0.76,1.40)	0.858	0.76	(0.37,1.57)	0.458
PDarkSkin_k	76.17	(2.65,2192.32)	0.011	1.00	(0.10,10.45)	0.999	3.58	(0.01,1512.22)	0.679
PDarktoBlackSkin_k	1855.01	(0.34,1.02x10+07)	0.087	0.13	(7.37x10-5,236.99)	0.596	0.001	(3.14x10-16,6.23x10+09)	0.658
adjusted for age, sex and 10 PCs

### Sheet: Supplementary Table 20
Supplementary Table 20	Association of beliefs about tanning with HIrisPlex-S prediction probabilities of pigmentation traits in ALSPAC young people
beliefs about tanning
	indoor tanning helps prevent sunburn	N = 2209		indoor tanning causes skin cancer	N = 2493
probabilities	OR	0.95	p-value	OR	0.95	p-value
PBlueEye_k	0.99	(0.69,1.42)	0.955	0.81	(0.45,1.47)	0.488
PIntermediateEye_k	1.53	(0.23,10.03)	0.658	0.52	(0.03,10.25)	0.668
PBrownEye_k	0.99	(0.66,1.49)	0.975	1.35	(0.69,2.64)	0.386
PBlondHair_k	0.97	(0.53,1.77)	0.909	0.72	(0.27,1.92)	0.512
PBrownHair_k	1.39	(0.67,2.88)	0.370	1.94	(0.60,6.25)	0.269
PRedHair_k	0.59	(0.22,1.54)	0.278	0.69	(0.18,2.57)	0.578
PBlackHair_k	1.35	(0.28,6.61)	0.710	1.47	(0.10,21.04)	0.775
PLightHair_k	0.90	(0.52,1.57)	0.709	0.70	(0.27,1.82)	0.471
PDarkHair_k	1.11	(0.64,1.94)	0.709	1.42	(0.55,3.67)	0.471
PVeryPaleSkin_k	1.61	(0.36,7.25)	0.533	0.81	(0.07,9.43)	0.869
PPaleSkin_k	0.98	(0.42,2.29)	0.964	1.79	(0.48,6.67)	0.385
PIntermediateSkin_k	0.93	(0.45,1.89)	0.831	0.63	(0.20,1.94)	0.422
PDarkSkin_k	0.29	(5.53x10-4,148.58)	0.695	1304.42	(5.51x10-5,3.09x10+10)	0.408
PDarktoBlackSkin_k	47.87	(4.46x10-6,5.14x10+08)	0.640	1.41x10+36	(4.88x10-61,4.10x10+132)	0.463
adjusted for age, sex and 10 PCs
